# Emergence and rising of ceftazidime-avibactam resistant KPC-producing *Pseudomonas aeruginosa* in China: a molecular epidemiology study

**DOI:** 10.1101/2020.12.15.20248268

**Authors:** Yiwei Zhu, Jie Chen, Han Shen, Zhongju Chen, Qi-wen Yang, Jin Zhu, Xi Li, Qing Yang, Feng Zhao, Jingshu Ji, Heng Cai, Yue Li, Linghong Zhang, Sebastian Leptihn, Xiaoting Hua, Yunsong Yu

## Abstract

**Background:** Infections by Carbapenem-resistant *Pseudomonas aeruginosa* (CRPA) are difficult to treat and novel antibiotics are desperately needed. Till today, ceftazidime-avibactam (CAZ-AVI) has been used to treat infections caused by multidrug resistant (MDR) Gram-negative bacteria, including *Klebsiella pneumoniae* carbapenemase (KPC)-producing organisms. Although cases of KPC-producing *P. aeruginosa* (KPC-PA) have been reported sporadically, data about KPC-PA susceptibility to CAZ-AVI and its molecular characteristics are limited.

**Methods:** CRPA were collected from seven hospitals in China from 2017 to 2018. PCR was deployed to screen for the *bla*_KPC_ gene. Antimicrobial susceptibility of KPC-PA was determined by broth microdilution method or agar dilution method. We combined Illumina sequencing and Nanopore long-read sequencing to elucidate the genomic characteristics of KPC-PA strains.

**Results:** KPC-PA strains were found in six out of seven hospitals. 151/374 (40.4%) CRPA clinical isolates harbored the *bla*_KPC-2_ gene. Among KPC-PA, ST463 (107/151) was predominant, followed by ST485 (14/151) and ST1212 (12/151). Approximately half of all KPC-PA (50.3%) were susceptible to CAZ-AVI. We found that the *bla*_KPC-2_ gene copy number correlated with CAZ-AVI MIC. In more than 90% (136/151) of the strains, we found plasmids that belonged to two types carrying *bla*_KPC-2_ gene. The Type 1 plasmid, predominant in East China, was identified in 118 strains and the Type 2 plasmid, belonged to a megaplasmid family spreading globally, was identified in 19 strains. In addition, we identified IS*26*-ΔTn*6296* and IS*6100*-ΔTn*6296*-Tn*1403* as two mobile genetic elements that mediated *bla*_KPC-2_ gene transmission.

**Conclusion:** Our results suggest that the *bla*_KPC-2_ gene is becoming a remarkable mediator of carbapenem resistance in *P. aeruginosa* in China. The emergence and spread of such KPC-PA strains poses a threat on clinical therapy as CAZ-AVI becomes inefficient. It would be beneficial to screen for the *bla*_KPC_ gene in CRPA strains for antimicrobial surveillance.
