## Supplementary Table 1 for "Emergence and rising of ceftazidime-avibactam resistant KPC-producing *Pseudomonas aeruginosa* in China: a molecular epidemiology study"

### Sheet: Sheet1
strain	ST	IPM	MEM	TZP	CAZ	FEP	ATM	AK	CN	TOB	CIP	LEV	CO	CAZ-AVI
WTJH1	485	>128	16	256	64	>256	>128	8	2	1	>16	32	0.5	4
WTJH12	485	>128	32	256	64	>256	>128	8	2	1	>16	32	0.5	4
WTJH14	485	>128	32	256	64	>256	>128	16	2	1	>16	32	0.5	2
WTJH18	485	>128	32	256	64	>256	>128	8	2	1	>16	32	0.5	4
WTJH27	485	>128	64	>256	64	>256	>128	32	2	2	>16	>32	0.5	4
WTJH31	485	>128	32	256	64	>256	>128	16	2	2	>16	>32	0.5	4
WTJH33	485	>128	32	256	64	>256	>128	16	2	1	>16	32	0.5	2
WTJH38	485	>128	32	256	64	>256	>128	16	2	1	>16	>32	0.5	4
WTJH40	485	>128	32	256	64	>256	>128	16	2	1	>16	>32	0.5	4
WTJH41	485	>128	32	256	64	>256	>128	8	2	1	>16	>32	0.5	4
WTJH44	485	>128	32	256	64	>256	>128	16	2	2	>16	>32	0.5	4
WTJH45	485	>128	32	256	64	>256	>128	16	2	2	>16	>32	0.5	4
WTJH46	485	>128	16	256	64	>256	>128	16	2	2	>16	>32	0.5	2
WTJH49	485	>128	32	256	64	>256	>128	16	2	2	>16	>32	0.5	2
NDTH9304	463	>128	>128	>256	128	>256	>128	16	>64	>64	16	>32	1	16
NDTH9845	463	>128	>128	>256	>256	>256	>128	>64	>64	>64	16	>32	1	>64
NDTH10366	463	>128	>128	>256	>256	>256	>128	>64	>64	>64	16	>32	0.5	>64
NDTH9434	463	>128	>128	>256	64	>256	>128	8	>64	>64	16	>32	1	16
NDTH7329	463	>128	>128	>256	>256	>256	>128	>64	>64	>64	16	>32	1	32
QZPH6	463	>128	>128	>256	128	>256	>128	64	32	8	>16	>32	0.25	8
QZPH7	463	>128	>128	>256	128	>256	>128	64	32	8	>16	>32	0.25	16
QZPH8	463	>128	>128	>256	256	>256	>128	8	4	1	>16	>32	0.25	16
QZPH10	463	>128	>128	>256	128	>256	>128	8	4	1	8	8	0.25	8
QZPH11	463	>128	>128	>256	128	>256	>128	8	8	1	8	8	0.25	16
QZPH12	463	>128	>128	>256	256	>256	>128	8	4	1	8	16	0.25	4
QZPH13	463	>128	>128	>256	256	>256	>128	8	4	0.5	8	8	0.25	16
QZPH16	463	>128	>128	>256	128	>256	>128	8	4	1	8	8	0.25	4
QZPH21	463	>128	>128	>256	>256	>256	>128	1	0.25	0.5	2	8	0.12	>64
QZPH22	463	>128	>128	>256	256	>256	>128	1	0.25	0.25	>16	32	<0.03	16
QZPH32	463	>128	>128	>256	128	>256	>128	4	4	0.5	16	16	0.12	16
QZPH37	463	>128	>128	>256	64	>256	>128	16	4	2	16	32	0.5	8
QZPH38	463	>128	>128	>256	64	>256	>128	8	2	0.5	16	16	0.5	8
QZPH39	1631	>128	>128	>256	128	>256	>128	8	2	0.5	0.12	0.5	0.5	8
QZPH40	463	>128	>128	>256	128	>256	>128	8	2	0.5	>16	16	0.12	8
QZPH41	-	>128	128	>256	64	>256	>128	4	2	0.5	0.25	0.5	0.12	8
QZPH44	463	>128	>128	>256	256	>256	>128	1	0.25	0.25	8	8	<0.03	64
QZPH47	463	>128	>128	>256	256	>256	>128	1	0.25	0.25	8	8	<0.03	64
QZPH50	463	>128	>128	>256	256	>256	>128	4	2	0.5	>16	>32	0.12	16
ZPPH1	1212	>128	>128	>256	256	>256	>128	16	8	2	16	16	0.5	8
ZPPH2	1212	>128	>128	>256	128	>256	>128	4	4	1	16	16	0.5	8
ZPPH3	606	>128	128	>256	128	>256	>128	2	2	0.5	0.12	0.5	0.5	8
ZPPH4	463	>128	>128	>256	128	>256	>128	4	4	1	16	>32	1	8
ZPPH5	1212	>128	>128	>256	128	>256	>128	4	4	1	16	>32	0.5	8
ZPPH6	463	>128	>128	>256	256	>256	>128	4	4	1	>16	>32	1	16
ZPPH7	463	>128	>128	>256	256	>256	>128	16	8	2	16	>32	0.5	32
ZPPH8	1076	>128	>128	>256	128	>256	>128	8	8	2	4	16	0.5	8
ZPPH9	463	>128	>128	>256	>256	>256	>128	4	2	1	>16	>32	1	16
ZPPH10	463	>128	>128	>256	>256	>256	>128	4	2	0.5	>16	>32	0.5	16
ZPPH11	463	>128	>128	>256	256	>256	>128	4	2	1	>16	>32	1	16
ZPPH14	-	>128	128	>256	256	>256	>128	8	4	1	8	16	1	16
ZPPH15	463	>128	>128	>256	128	>256	>128	4	2	1	>16	>32	0.5	16
ZPPH17	463	>128	>128	>256	128	>256	>128	4	2	1	>16	>32	0.5	8
ZPPH18	463	>128	>128	>256	128	>256	>128	4	2	1	>16	>32	0.5	16
ZPPH19	3217	>128	>128	>256	128	>256	>128	4	2	1	0.12	0.5	0.5	8
ZPPH20	463	>128	>128	>256	256	>256	>128	4	2	1	>16	>32	0.5	32
ZPPH21	463	>128	>128	>256	128	>256	>128	4	2	1	>16	>32	0.5	16
ZPPH22	463	>128	>128	>256	256	>256	>128	4	2	1	>16	>32	0.5	16
ZPPH23	463	>128	>128	>256	256	>256	>128	4	2	1	>16	>32	0.5	16
ZPPH24	1212	>128	>128	>256	256	>256	>128	4	2	1	16	32	0.5	8
ZPPH25	463	>128	>128	>256	256	>256	>128	4	2	1	>16	>32	0.5	16
ZPPH26	463	>128	>128	>256	>256	>256	>128	4	2	1	>16	>32	0.5	16
ZPPH27	463	>128	>128	>256	256	>256	>128	4	2	1	16	16	0.5	8
ZPPH28	1212	>128	>128	>256	>256	>256	>128	8	4	1	>16	>32	0.5	32
ZPPH29	-	>128	32	>256	128	>256	>128	8	4	1	1	2	0.5	16
ZPPH30	463	>128	>128	>256	256	>256	>128	8	2	1	>16	>32	1	16
ZPPH31	1212	>128	>128	>256	256	>256	>128	16	8	2	16	16	0.5	8
ZPPH32	463	>128	>128	>256	256	>256	>128	8	2	1	>16	>32	1	16
ZPPH33	1212	>128	>128	>256	256	>256	>128	8	2	1	>16	>32	0.25	4
ZPPH34	1212	>128	>128	>256	256	>256	>128	8	2	1	16	16	0.5	8
ZPPH35	1212	>128	>128	>256	256	>256	>128	16	4	2	8	4	0.5	8
ZPPH36	463	>128	>128	>256	256	>256	>128	4	2	1	>16	>32	2	16
ZPPH37	463	>128	>128	>256	256	>256	>128	8	2	1	>16	>32	2	16
ZPPH38	-	>128	64	>256	128	>256	>128	8	2	1	0.12	0.5	2	8
SRRSH15	244	>128	>128	256	32	>256	>128	4	4	1	16	32	0.25	2
SRRSH104	244	>128	>128	256	128	>256	>128	4	4	1	16	32	0.25	2
SRRSH143	463	>128	>128	>256	256	>256	>128	2	4	1	>16	>32	0.5	16
SRRSH193	463	>128	>128	256	128	>256	>128	2	4	1	>16	>32	0.25	16
SRRSH275	244	>128	>128	256	32	>256	>128	4	4	0.5	16	0.5	0.25	4
SRRSH337	463	>128	>128	>256	128	>256	>128	4	2	1	>16	>32	0.5	16
SRRSH354	244	>128	>128	>256	128	>256	>128	4	4	1	>16	>32	0.5	16
SRRSH631	463	>128	>128	>256	128	>256	>128	2	4	1	>16	>32	0.25	8
SRRSH650	463	>128	>128	>256	128	>256	>128	4	8	1	>16	>32	0.5	32
SRRSH703	463	>128	>128	>256	64	>256	>128	2	4	1	>16	>32	0.25	8
SRRSH712	463	>128	>128	>256	128	>256	>128	4	4	1	>16	>32	0.5	16
SRRSH761	463	>128	>128	>256	256	>256	>128	4	4	1	>16	>32	0.5	16
SRRSH779	463	>128	>128	>256	128	>256	>128	4	4	1	>16	>32	0.5	8
SRRSH782	463	>128	>128	>256	256	>256	>128	4	4	1	>16	>32	0.25	8
SRRSH827	463	>128	>128	256	64	>256	>128	4	16	1	>16	>32	0.5	4
SRRSH858	463	>128	>128	>256	256	>256	>128	2	4	0.5	>16	>32	0.5	16
SRRSH863	244	>128	>128	256	32	>256	>128	2	4	0.5	16	8	0.25	2
SRRSH910	463	>128	>128	>256	128	>256	>128	4	4	1	>16	>32	0.5	16
SRRSH953	463	>128	>128	>256	128	>256	>128	2	4	1	>16	>32	0.5	8
SRRSH961	463	>128	>128	>256	256	>256	>128	2	4	1	>16	>32	0.5	16
SRRSH1002	463	>128	>128	>256	256	>256	>128	4	4	1	>16	>32	0.5	32
SRRSH1013	463	>128	>128	256	128	>256	>128	4	2	0.5	>16	>32	0.5	16
SRRSH1034	463	>128	>128	>256	128	>256	>128	4	8	1	>16	>32	0.25	16
SRRSH1073	463	>128	>128	>256	256	>256	>128	2	4	0.5	>16	>32	0.5	16
SRRSH1120	463	>128	>128	>256	128	>256	>128	1	>64	64	>16	>32	0.5	16
SRRSH1133	463	>128	>128	256	32	>256	>128	2	4	1	>16	>32	0.5	8
SRRSH1171	463	>128	>128	>256	32	>256	>128	2	4	0.5	>16	>32	0.5	16
SRRSH1299	463	128	>128	256	64	>256	>128	4	2	1	>16	>32	0.25	16
SRRSH1331	463	>128	>128	>256	128	>256	>128	4	2	0.5	16	>32	0.5	8
SRRSH1408	463	>128	>128	256	64	>256	>128	4	2	0.5	>16	>32	0.25	16
SRRSH1449	463	>128	>128	>256	64	>256	>128	4	4	1	>16	>32	0.5	8
SRRSH1454	463	>128	>128	>256	>256	>256	>128	4	2	1	>16	>32	<0.03	64
SRRSH1458	463	>128	>128	256	64	>256	>128	4	2	1	>16	>32	0.25	8
SRRSH1470	463	>128	>128	256	128	>256	>128	4	2	0.5	>16	>32	0.25	8
SRRSH1485	463	>128	>128	>256	128	>256	>128	4	8	1	>16	>32	0.25	16
SRRSH1521	244	>128	>128	256	64	>256	>128	4	8	1	16	4	0.125	4
SRRSH1616	463	32	>128	256	64	>256	>128	4	4	0.5	>16	>32	0.25	16
SRRSH1737	463	>128	>128	256	64	>256	>128	4	2	1	>16	>32	0.25	8
SRRSH1874	463	>128	>128	256	64	>256	>128	4	8	1	>16	>32	0.25	64
SRRSH1876	463	>128	>128	>256	128	>256	>128	4	8	1	>16	>32	0.25	8
SRRSH1923	463	32	>128	16	32	16	32	4	16	1	>16	>32	0.25	8
SRRSH1933	463	>128	>128	>256	64	>256	>128	4	16	0.5	>16	>32	0.25	16
SRRSH2009	463	>128	>128	256	64	>256	>128	4	4	0.5	>16	>32	0.25	8
SRRSH2043	463	>128	>128	256	64	>256	>128	4	2	2	>16	>32	0.125	8
SRRSH2065	463	>128	>128	>256	128	>256	>128	4	8	1	>16	>32	0.25	8
SRRSH2094	463	>128	>128	256	64	>256	>128	4	8	1	>16	>32	0.25	8
SRRSH2125	463	>128	>128	>256	128	>256	>128	4	16	1	>16	>32	0.25	16
SRRSH2334	463	>128	>128	256	64	>256	>128	4	4	1	>16	>32	0.25	8
SRRSH2348	463	>128	>128	256	64	>256	>128	4	4	1	>16	>32	0.25	16
SRRSH2414	463	>128	>128	>256	128	>256	>128	4	4	1	>16	>32	0.5	16
SRRSH2783	463	>128	>128	256	64	>256	>128	4	4	1	>16	>32	0.25	16
SRRSH2784	463	>128	>128	>256	256	>256	>128	2	4	0.5	>16	>32	0.5	32
SRRSH2785	463	>128	>128	>256	256	>256	>128	8	4	1	>16	>32	0.5	16
SRRSH2787	463	>128	>128	>256	128	>256	>128	8	4	1	>16	>32	0.25	32
SRRSH2790	463	>128	>128	>256	64	>256	>128	16	4	0.5	16	>32	0.5	8
SRRSH2793	463	>128	>128	256	64	>256	>128	4	4	0.5	16	>32	0.5	32
SRRSH2795	463	>128	>128	256	64	>256	>128	4	4	1	>16	>32	0.5	8
SRRSH2796	463	>128	>128	>256	128	>256	>128	2	4	1	>16	>32	0.25	8
SRRSH2799	463	>128	>128	256	64	>256	>128	4	4	1	>16	>32	0.25	8
SRRSH2800	463	>128	>128	>256	64	>256	>128	4	4	1	>16	>32	0.5	8
SRRSH2801	463	>128	>128	>256	256	>256	>128	4	4	1	>16	>32	0.5	16
SRRSH2804	463	64	64	256	64	64	64	64	32	4	8	32	0.5	64
SRRSH2806	463	>128	>128	256	128	>256	>128	4	4	1	>16	>32	0.5	32
SRRSH2809	463	>128	>128	>256	256	>256	>128	2	8	1	>16	>32	0.5	32
FAHZU2	1212	>128	64	>256	128	>256	>128	16	2	1	16	32	0.25	4
FAHZU13	463	>128	>128	>256	64	>256	>128	16	4	1	16	>32	0.5	2
FAHZU16	1212	>128	64	>256	128	>256	>128	4	2	1	16	>32	0.5	16
FAHZU22	1212	>128	>128	>256	256	>256	>128	8	4	1	16	16	0.125	16
FAHZU28	463	>128	>128	>256	256	>256	>128	16	8	0.5	16	>32	1	16
FAHZU31	244	>128	>128	>256	256	>256	>128	16	8	1	0.25	2	0.25	4
FAHZU33	463	>128	>128	>256	256	>256	>128	8	8	1	16	>32	0.5	16
FAHZU39	234	>128	128	>256	128	>256	>128	8	2	0.5	0.12	1	0.5	8
FAHZU40	234	>128	>128	>256	128	>256	>128	16	8	2	0.5	2	0.25	8
FAHZU50	463	>128	>128	128	64	>256	>128	16	4	1	16	>32	0.25	8
FAHZU57	463	>128	>128	512	128	>256	>128	4	4	0.5	8	>32	0.5	8
FAHZU67	463	>128	>128	>512	256	>256	>128	4	4	0.5	8	>32	0.5	16
FAHZU70	463	>128	>128	>512	256	>256	>128	8	4	1	8	>32	0.5	16
FAHZU71	1076	>128	>128	512	64	>256	>128	16	8	2	2	>32	0.5	2
ST	Seqquence type
IPM	imipenem
MEM	meropenem
TZP	piperacillin-tazobactam
CAZ	ceftazidime
FEP	cefepime
ATM	aztreonam
AK	amikacin
CN	gentamycin
TOB	tobramycin
CIP	ciprofloxacin
LEV	levovfloxacin
CO	colistin
CAZ-AVI	ceftazidime-avibactam
