## Supplementary Table 3 for "Emergence and rising of ceftazidime-avibactam resistant KPC-producing *Pseudomonas aeruginosa* in China: a molecular epidemiology study"

### Sheet: Sheet 1
Strain	chromosome sequence depth	blaKPC-2 sequence depth	plasmid sequence depth	KPC copy	plasmid copy	plasmid type
NDTH10366	97.4424	368.872	114.847	3.78554	1.17861	2
NDTH7329	98.0278	789.554	NA	8.05439	NA	NA
NDTH9304	95.9966	854.898	140.29	8.9055	1.46141	2
NDTH9434	98.3801	256.384	134.12	2.60606	1.36328	2
NDTH9845	97.3526	258.888	110.238	2.65928	1.13236	2
QZPH10	100.318	250.41	267.378	2.49616	2.6653	1
QZPH11	101.713	260.565	269.806	2.56177	2.65262	1
QZPH12	96.8087	691.1	326.389	7.13882	3.37148	1
QZPH13	96.8182	747.234	242.093	7.71791	2.50049	1
QZPH16	97.9768	208.219	211.15	2.12519	2.1551	1
QZPH21	99.3997	173.319	178.725	1.74366	1.79804	1
QZPH22	98.7916	358.136	362.514	3.62517	3.66948	1
QZPH32	104.074	424.737	318.453	4.08111	3.05987	1
QZPH37	96.3414	214.465	227.155	2.22609	2.35781	1
QZPH38	95.079	221.122	228.686	2.32567	2.40522	1
QZPH39	97.9116	330.609	377.917	3.37661	3.85978	1
QZPH40	97.8482	347.153	233.637	3.54787	2.38775	1
QZPH41	97.0578	199.949	NA	2.0601	NA	NA
QZPH44	97.6459	578.684	238.123	5.92635	2.43864	1
QZPH47	97.2499	369.743	294.786	3.80199	3.03122	1
QZPH50	95.3787	641.344	361.989	6.72418	3.79528	1
QZPH6	99.6034	172.618	164.493	1.73305	1.65148	1
QZPH7	97.6549	345.194	368.974	3.53484	3.77835	1
QZPH8	97.365	399.932	359.783	4.10755	3.6952	1
ZPPH10	97.9418	438.982	224.726	4.48207	2.29449	1
ZPPH11	98.711	202.383	213.618	2.05026	2.16407	1
ZPPH14	98.3684	215.664	227.147	2.19241	2.30915	1
ZPPH15	94.5291	324.315	373.873	3.43085	3.95511	1
ZPPH17	99.1297	210.9	237.346	2.12752	2.3943	1
ZPPH18	98.2819	269.628	282.428	2.74341	2.87365	1
ZPPH19	101.023	254.198	269.267	2.51624	2.6654	1
ZPPH1	97.236	266.003	274.62	2.73564	2.82426	1
ZPPH20	98.6548	407.42	217.838	4.12975	2.20808	1
ZPPH21	98.3492	186.198	190.294	1.89323	1.93488	1
ZPPH22	96.6712	234.206	242.241	2.42271	2.50582	1
ZPPH23	96.1051	298.236	292.62	3.10323	3.04479	1
ZPPH24	99.631	199.395	230.909	2.00133	2.31764	1
ZPPH25	97.5471	163.687	166.388	1.67803	1.70572	1
ZPPH26	97.921	341.684	168.868	3.48938	1.72453	1
ZPPH27	96.8842	464.554	235.014	4.79494	2.42572	1
ZPPH28	98.499	249.802	241.342	2.53609	2.4502	1
ZPPH29	96.2945	100.037	NA	1.03887	NA	NA
ZPPH2	98.4005	263.268	270.889	2.67547	2.75292	1
ZPPH30	98.1837	417.442	231.983	4.25164	2.36274	1
ZPPH31	101.717	242.154	NA	2.38066	NA	NA
ZPPH32	97.808	243.913	253.771	2.49379	2.59458	1
ZPPH33	96.2243	310.129	NA	3.22298	NA	NA
ZPPH34	96.9446	245.664	254.797	2.53407	2.62827	1
ZPPH35	97.9075	284.115	279.653	2.90187	2.8563	1
ZPPH36	96.6803	568.746	321.729	5.88275	3.32776	1
ZPPH37	96.2106	576.353	291.899	5.99054	3.03396	1
ZPPH38	97.3165	123.2	NA	1.26597	NA	NA
ZPPH3	98.1833	268.38	285.045	2.73346	2.90319	1
ZPPH4	98.4171	164.144	189.876	1.66784	1.9293	1
ZPPH5	101.589	249.995	295.129	2.46085	2.90513	1
ZPPH6	97.4939	453.332	227.606	4.64985	2.33457	1
ZPPH7	99.1186	171.37	169.774	1.72894	1.71284	1
ZPPH8*	94.2164	122.154	121.652	1.29653	1.29119	2
ZPPH9	96.1227	671.989	342.307	6.99095	3.56115	1
SRRSH1002	99.5323	368.653	192.236	3.70385	1.93139	1
SRRSH1013	100.106	311.046	336.478	3.10717	3.36122	1
SRRSH1034	98.6268	289.306	294.412	2.93334	2.98511	1
SRRSH104	100.336	101.107	NA	1.00768	NA	NA
SRRSH1073	100.425	490.793	257.57	4.88716	2.5648	1
SRRSH1120	96.3171	150.717	173.687	1.5648	1.80328	1
SRRSH1133	97.5322	255.85	290.363	2.62324	2.9771	1
SRRSH1171	97.608	235.706	307.112	2.41482	3.14638	1
SRRSH1299	98.6791	272.503	298.78	2.76151	3.02779	1
SRRSH1331	96.8805	486.943	527.761	5.02622	5.44755	1
SRRSH1408	101.655	217.639	233.612	2.14096	2.29809	1
SRRSH143	101.797	331.706	212.444	3.2585	2.08694	1
SRRSH1449	103.086	175.066	209.134	1.69825	2.02873	1
SRRSH1454	103.088	415.726	213.085	4.03273	2.06702	1
SRRSH1458	95.8199	375.6	402.058	3.91985	4.19598	1
SRRSH1470	102.835	195.339	227.503	1.89954	2.21231	1
SRRSH1485	101.598	344.478	194.413	3.3906	1.91355	1
SRRSH1521	100.761	121.083	NA	1.20169	NA	NA
SRRSH15	100.179	101.4	NA	1.01219	NA	NA
SRRSH1616	100.171	253.438	293.045	2.53005	2.92545	1
SRRSH1737	100.443	211.912	229.559	2.10977	2.28547	1
SRRSH1874	102.288	253.28	274.509	2.47615	2.68369	1
SRRSH1876	98.7039	191.828	212.808	1.94347	2.15602	1
SRRSH1923	99.9657	203.155	238.088	2.03225	2.3817	1
SRRSH1933	99.077	191.61	215.497	1.93395	2.17505	1
SRRSH193	99.9278	345.635	409.7	3.45885	4.09996	1
SRRSH2009	100.75	182.689	222.664	1.81329	2.21006	1
SRRSH2043	99.7273	144.711	167.177	1.45107	1.67634	1
SRRSH2065	99.8084	170.136	196.251	1.70463	1.96628	1
SRRSH2094	98.8432	212.247	228.954	2.14731	2.31634	1
SRRSH2125	97.8571	262.782	301.338	2.68536	3.07937	1
SRRSH2334	100.695	132.236	145.817	1.31323	1.44811	1
SRRSH2348	98.5839	258.432	306.581	2.62144	3.10985	1
SRRSH2414	98.9306	388.414	207.461	3.92613	2.09704	1
SRRSH275	101.413	116.806	NA	1.15179	NA	NA
SRRSH2783	99.3865	170.559	196.843	1.71612	1.98058	1
SRRSH2784	99.8865	234.154	129.64	2.3442	1.29787	1
SRRSH2785	101.979	252.714	142.615	2.4781	1.39847	1
SRRSH2787	99.3801	355.94	198.625	3.5816	1.99864	1
SRRSH2790	102.211	82.2857	79.6059	0.805057	0.778839	1
SRRSH2793	99.2336	116.536	126.175	1.17436	1.27149	1
SRRSH2795	99.2801	142.125	162.19	1.43156	1.63366	1
SRRSH2796	99.8375	157.703	164.406	1.5796	1.64674	1
SRRSH2799	99.4806	154.196	188.021	1.55001	1.89003	1
SRRSH2800	99.5481	167.907	174.382	1.68669	1.75174	1
SRRSH2801	100.86	241.576	128.253	2.39516	1.27159	1
SRRSH2804	99.0111	156.797	196.407	1.58363	1.98369	1
SRRSH2806	99.5764	333.717	173.005	3.35137	1.73741	1
SRRSH2809	101.936	278.339	150.098	2.73053	1.47247	1
SRRSH337	101.516	160.382	193.938	1.57987	1.91042	1
SRRSH354	100.485	99.9909	NA	0.995083	NA	NA
SRRSH631	101.845	165.587	193.783	1.62587	1.90272	1
SRRSH650	100.345	350.452	185.137	3.49247	1.845	1
SRRSH703	103.161	159.552	169.52	1.54663	1.64326	1
SRRSH712	100.259	238.676	288.179	2.38059	2.87435	1
SRRSH761	101.207	348.766	178.808	3.44607	1.76676	1
SRRSH779	101.54	244.367	275.638	2.40661	2.71458	1
SRRSH782	100.059	265.378	332.229	2.65222	3.32033	1
SRRSH827	99.4323	222.909	255.56	2.24182	2.57019	1
SRRSH858	99.948	339.068	182.519	3.39244	1.82614	1
SRRSH863	100.007	105.101	NA	1.05094	NA	NA
SRRSH910	99.3001	257.108	261.191	2.5892	2.63032	1
SRRSH953	99.7901	293.061	297.772	2.93677	2.98398	1
SRRSH961	98.3961	396.033	172.973	4.02489	1.75793	1
WTJH12	99.3448	112.223	113.884	1.12963	1.14635	2
WTJH14	100.35	117.638	129.639	1.17228	1.29187	2
WTJH18	99.0199	113.404	132.409	1.14526	1.3372	2
WTJH1	100.058	102.173	NA	1.02114	NA	NA
WTJH27	100.908	134.196	118.965	1.32988	1.17895	2
WTJH31	100.349	104.688	120.064	1.04324	1.19646	2
WTJH33	98.8338	101.15	118.965	1.02344	1.20369	2
WTJH38	99.639	120.372	114.487	1.20808	1.14902	2
WTJH40	100.559	106.364	110.242	1.05773	1.09629	2
WTJH41	99.3511	105.338	111.65	1.06026	1.12379	2
WTJH44	99.7434	117.022	138.695	1.17323	1.39052	2
WTJH45	99.4688	100.324	119.214	1.0086	1.19851	2
WTJH46	99.412	106.778	125.117	1.0741	1.25857	2
WTJH49	98.9706	112.67	124.012	1.13842	1.25302	2
FAHZJ13	100.804	234.963	222.626	2.33089	2.2085	1
FAHZJ16	97.7199	214.525	217.478	2.19531	2.22552	1
FAHZJ22	98.914	208.736	231.536	2.11028	2.34078	1
FAHZJ28	99.0876	270.074	272.719	2.72561	2.7523	1
FAHZJ2	97.324	184.849	212.608	1.89932	2.18454	1
FAHZJ31	98.793	524.578	NA	5.30987	NA	NA
FAHZJ33	97.7121	145.121	156.625	1.48519	1.60292	1
FAHZJ39	97.9491	312.253	368.453	3.18791	3.76168	1
FAHZJ40	96.8723	629.523	NA	6.49848	NA	NA
FAHZJ50	97.0193	302.471	343.91	3.11764	3.54476	1
FAHZJ57	100.375	683.331	690.174	6.80778	6.87596	1
FAHZJ67	99.4101	897.525	472.987	9.02851	4.75794	1
FAHZJ70	100.069	565.389	554.662	5.64999	5.5428	1
FAHZJ71	96.6801	142.354	97.846	1.47242	1.01206	2
NA: not available
*ZPPH8 contains both plasmid types. However, the sequence depth of Type 2 plasmid is measured since blaKPC-2 gene is located on this plasmid.
